# Sleep Phenotypes of α-Synucleinopathies and Tauopathies with Parkinsonism

**DOI:** 10.1101/2025.03.13.25323915

**Authors:** Nils Briel, Céline Marti, Esther Werth, Rositsa Poryazova, Philipp Valko, Christian R. Baumann, Heide Baumann-Vogel, Simon J. Schreiner

**Affiliations:** Department of Neurology, University Hospital Zurich, University of Zurich, Switzerland; Clinical Neuroscience Center, University Hospital Zurich, University of Zurich, Zurich, Switzerland; Sleep and Health Zurich (SHZ), University of Zurich, Zurich, Switzerland

**Author notes:** **Corresponding author** Nils Briel, Dr. med., Department of Neurology, University Hospital Zurich, Frauenklinikstrasse 26, 8091 Zurich, Switzerland. equal contribution (Nils Briel, Céline Marti). equal contribution (Christian R. Baumann, Heide Baumann-Vogel, Simon J. Schreiner).

**Keywords:** Parkinson, polysomnography, sleep, α-synuclein, tau, neurodegeneration, RBD/REM sleep behavior disorder

## Abstract

**Introduction:** In neurodegenerative Parkinsonism, biomarkers of α-synucleinopathy (Syn) or tauopathy (Tau) are an unmet need. Rapid eye movement (REM) sleep behavior disorder (RBD) strongly indicates Syn. However, it remains unknown if sleep features other than RBD could reflect underlying neuropathology. Here we assess sleep phenotypes of Syn or Tau in neurodegenerative Parkinsonism and explore their properties as potential biomarkers.

**Methods:** We retrospectively analyzed polysomnography recordings from 198 patients with clinically diagnosed Parkinsonism (20 DLB, 100 PD, 45 MSA, 27 PSP, 6 CBS). We compared sleep features between clinical diagnoses and between Syn (DLB + PD + MSA) and Tau (PSP+CBS) patients. We established linear discriminant analysis-informed parsimonious logistic regression models for differentiating Syn and Tau proteinopathies.

**Results:** Sleep architecture was more disturbed in Tau compared to Syn patients, with less REM and non-REM stage 2 sleep, lower sleep efficiency, and more wake after sleep onset. Stridor was unique to MSA, with a prevalence of 42%. Parsimonious modeling identified sleep features sufficient to differentiate Tau from Syn patients; Diagnostic accuracy was robust with RBD (AUC=0.78) but even higher after adding more polysomnography features (AUC=0.83) and demographic variables to the model (AUC=0.9). The best classification model of Syn vs. Tau is available online for exploration and custom data input at <u>SynTauSleepTool</u>.

**Conclusion:** Distinct sleep phenotypes characterize neurodegenerative Parkinsonism with Syn or Tau. Pending pathological confirmation, our data suggests that neurodegeneration could affect sleep-wake regulatory brain systems in a proteinopathy-dependent manner. Sleep phenotypes hold promise as non-invasive biomarkers of Syn or Tau in Parkinsonism.

**Highlights:**

- Polysomnography in 198 patients with neurodegenerative Parkinsonism.
- Sleep features vary by suspected underlying proteinopathy (Syn or Tau).
- More sleep disturbance in Tau than Syn patients (reduced REM and N2 sleep, more wakefulness).
- Sleep features and demographics accurately differentiate Tau from Syn.
- Sleep phenotypes may have potential as biomarkers of Tau and Syn in Parkinsonism.

**Statement of Significance:** This study highlights how routine polysomnography can reveal distinct sleep phenotypes in neurodegenerative Parkinsonian disorders linked to different underlying pathologies, α-synuclein or tau. By integrating multiple sleep features and demographics instead of relying on isolated well-established sleep biomarkers, such as REM sleep behavior disorder, our approach improves disease classification. These findings underscore the promise of sleep phenotypes as non-invasive biomarkers with potential to guide earlier, more targeted interventions. Future directions include validating these phenotypes in prospectively followed cohorts with confirmed neuropathology.
