## Supplementary Table for "Sleep Phenotypes of α-Synucleinopathies and Tauopathies with Parkinsonism"

### Sheet: Suppl_Table_1_cov_adj
	RBD			%WAKE_spt			%NREM2_spt
Characteristic	log(IRR)1	95% CI1	p-value	Beta	95% CI1	p-value	Beta	95% CI1	p-value
Tau vs. Syn	-3.55	-4.89, -2.39	<0.001	0.25	0.10, 0.40	0.001	-0.25	-0.42, -0.08	0.004
M vs F	-0.44	-1.18, 0.27	0.2	-0.08	-0.18, 0.02	0.13	0.08	-0.04, 0.20	0.2
age	1.93	1.06, 2.88	<0.001	0.14	0.02, 0.26	0.024	-0.11	-0.24, 0.03	0.13
disease duration	-0.47	-1.18, 0.23	0.2	0.11	0.00, 0.22	0.046	-0.08	-0.21, 0.04	0.2
antidepressants	0.96	0.15, 1.82	0.023	0.01	-0.10, 0.12	0.8	-0.05	-0.18, 0.07	0.4
antipsychotics	0.57	-1.15, 2.82	0.6	-0.22	-0.45, 0.01	0.062	0.13	-0.13, 0.39	0.3
Supplementary Table 1. Multivariable logistic and linear regression models comparing sleep variables between proteinopathies, including age, sex, disease duration, and use of antidepressants or antipsychotics as covariates.
1IRR = Incidence Rate Ratio, CI = Confidence Interval

### Sheet: Suppl_Table_2_ANOVA_results
	est	p_value	p_value_adj
RBD	71.6243	1.03032e-14	1.9576e-13
RWA	40.8685	2.86166e-08	2.16161e-07
stridor	40.4988	3.41307e-08	2.16161e-07
WASO_min	20.9384	0.000325702	0.00154708
WAKE_perc_spt	17.664	0.00143533	0.00454521
Sl_eff_perc	17.7348	0.00139037	0.00454521
PLMS_index	15.006	0.00468878	0.0127267
N2_perc_spt	14.3565	0.00624008	0.0148202
Arousal_index	13.6641	0.00844817	0.017835
R_perc_spt	12.686	0.0129164	0.0245412
AHI	11.9941	0.0173949	0.0300458
TST_min	11.005	0.0265081	0.0419712
ODI	8.32829	0.0802664	0.117312
cAHI	7.80515	0.0989822	0.134333
sESS	4.97803	0.289559	0.366774
N3_perc_spt	4.06588	0.397163	0.471632
N1_perc_spt	3.48368	0.480364	0.536878
SPT	2.45972	0.651863	0.688077
N2_latency_min	0.309343	0.989203	0.989203
Supplementary Table 2. Analysis of variance (ANOVA) for global comparisons of sleep variables across clinical diagnoses including age, sex, disease duration, and use of antidepressants or antipsychotics as covariates.

### Sheet: Suppl_Table_3_post_hoc_results
	RBD			WAKEpercSPT			N2percSPT
Characteristic	Beta	95% CI1	p-value	Beta	95% CI1	p-value	Beta	95% CI1	p-value
PD - DLB == 0	-18	-3,657, 3,621	>0.9	0.2	-0.06, 0.47	0.2	-0.17	-0.47, 0.13	0.5
MSA - DLB == 0	-16	-3,654, 3,623	>0.9	0.29	0.02, 0.56	0.029	-0.26	-0.57, 0.05	0.15
PSP - DLB == 0	-20	-3,659, 3,618	>0.9	0.43	0.14, 0.72	<0.001	-0.43	-0.77, -0.10	0.004
CBS - DLB == 0	-20	-3,658, 3,619	>0.9	0.51	0.05, 0.96	0.02	-0.37	-0.89, 0.14	0.3
MSA - PD == 0	2.2	0.68, 3.7	<0.001	0.09	-0.10, 0.28	0.7	-0.09	-0.31, 0.13	0.8
PSP - PD == 0	-2.5	-4.4, -0.65	0.003	0.23	-0.02, 0.47	0.084	-0.26	-0.54, 0.02	0.076
CBS - PD == 0	-1.8	-4.8, 1.3	0.5	0.3	-0.11, 0.72	0.3	-0.2	-0.68, 0.27	0.8
PSP - MSA == 0	-4.7	-6.9, -2.5	<0.001	0.14	-0.11, 0.38	0.5	-0.17	-0.45, 0.11	0.4
CBS - MSA == 0	-3.9	-7.1, -0.75	0.008	0.22	-0.20, 0.63	0.6	-0.11	-0.59, 0.36	>0.9
CBS - PSP == 0	0.76	-2.6, 4.1	>0.9	0.08	-0.36, 0.51	>0.9	0.06	-0.44, 0.56	>0.9
Supplementary Table 3. Tukey's post hoc test results from ANOVA (see Suppl_Table_2) for individual comparisons of sleep features across clinical diagnoses.
1CI = Confidence Interval

### Sheet: Suppl_Table_4_LDA_class_perf
Metric	LDA sleep	LDA sleep + demo
Accuracy	0.8333	0.8333
Accuracy 95% CI	(0.6528, 0.9436)	(0.6528, 0.9436)
Balanced Accuracy	0.58	0.66
Kappa	0.2105	0.3478
Sensitivity	0.96	0.92
Specificity	0.2	0.4
Pos Pred Value	0.8571	0.8846
Neg Pred Value	0.5	0.5
Prevalence	0.8333	0.8333
Detection Rate	0.8	0.7667
Detection Prevalence	0.9333	0.8667
Supplementary Table 4. Overview of test statistics from linear discriminant analysis models for prediciting proteinopathies including only sleep features (LDA sleep) or both, sleep features and demographic data (LDA sleep + demo).
